# Genome-wide association study of treatment resistant depression highlights shared biology with metabolic traits

**DOI:** 10.1101/2022.08.10.22278630

**Authors:** JooEun Kang, Victor M. Castro, Michael Ripperger, Sanan Venkatesh, David Burstein, Richard Karlsson Linnér, Daniel B. Rocha, Yirui Hu, Drew Wilimitis, Theodore Morley, Lide Han, Rachel Youngjung Kim, Yen-Chen Anne Feng, Tian Ge, Stephan Heckers, Georgios Voloudakis, Christopher Chabris, Panos Roussos, Thomas H McCoy, Colin G. Walsh, Roy H. Perlis, Douglas M. Ruderfer

**Author notes:** Corresponding authors: Clinical: Roy Perlis, Genomic: Douglas Ruderfer.

## Abstract

Treatment resistant depression (TRD), often defined by absence of symptomatic remission following at least two adequate treatment trials, occurs in roughly a third of all individuals with major depressive disorder (MDD). Prior work has suggested a significant common variant genetic component of liability to TRD, with heritability estimates of 8% when comparing to non-treatment resistant MDD. Despite this evidence of heritability, no replicated genetic loci have been identified and the genetic architecture of TRD remains unclear. A key barrier to this work has been the paucity of adequately powered cohorts for investigation, largely because of the challenge in prospectively investigating this phenotype. Using electroconvulsive therapy (ECT) as a surrogate for TRD, we applied standard machine learning methods to electronic health record (EHR) data to derive predicted probabilities of receiving ECT. We applied these probabilities as a quantitative trait in a genome-wide association study (GWAS) over 154,433 genotyped patients across four large biobanks. With this approach, we demonstrate heritability ranging from 2% to 4.2% and significant genetic overlap with cognition, attention deficit hyperactivity disorder, schizophrenia, alcohol and smoking traits and body mass index. We identify two genome-wide significant loci, both previously implicated in metabolic traits, suggesting shared biology and potential pharmacological implications. This work provides support for the utility of estimation of disease probability for genomic investigation and provides insights into the genetic architecture and biology of TRD.
