## Supplementary_tables_S1-S6 for "Genome-wide association study of treatment resistant depression highlights shared biology with metabolic traits"

### Sheet: Contents
List of Supplementary Tables
Table S1: List of VUMC TRD model LASSO features and weights
Table S2: List of MGB TRD model LASSO features and weights
Table S3: Genetic correlations of TRD meta-analysis with other GWAS of TRD
Table S4: Genome-wide significant SNPs of prior TRD studies in our meta-analysis
Table S5: Effect sizes of genome-wide significant loci rs56313538 and rs133082 across individual cohorts and other TRD GWAS
Table S6: Genetic correlations of TRD meta-analysis before and after BMI conditioning
Table S7: Polygenic risk score association results of psychiatric traits and TRD meta-analyses as discovery GWAS and applied to TRD phenotypes based on models in the VUMC and MGB patient samples

### Sheet: Table S1
Table S1: List of VUMC TRD model LASSO features and weights
FEATURE	SCORE	CONCEPT_NAME
ICD_CCS_2__5_13	0.87522	Suicide and intentional self-inflicted injury [662]
ICD_CCS_2__5_8	0.694134	Mood disorders [657]
RXNORM_IN__6581	0.679101	Magnesium Hydroxide
RXNORM_IN__191831	0.475401	infliximab
RXNORM_IN__5666	0.46283	Immunoglobulin G
RXNORM_IN__61381	0.450501	olanzapine
RXNORM_IN__68244	0.443068	Lamivudine
RXNORM_IN__356887	0.370502	levocetirizine
RXNORM_IN__6904	0.361782	Methyltestosterone
RXNORM_IN__8727	0.30967	Progesterone
RXNORM_IN__51272	0.300991	quetiapine
RXNORM_IN__6711	0.289159	Melatonin
RXNORM_IN__89013	0.271263	aripiprazole
RXNORM_IN__10454	0.234024	Thiamine
RXNORM_IN__2101	0.226775	Carisoprodol
RXNORM_IN__187832	0.195343	pregabalin
RXNORM_IN__10600	0.170822	Timolol
RXNORM_IN__9524	0.167533	Sulfasalazine
RXNORM_IN__42463	0.154083	Pravastatin
RXNORM_IN__15996	0.146061	Mirtazapine
RXNORM_IN__1244014	0.135749	vitamin D3
RXNORM_IN__52356	0.132216	magnesium citrate
RXNORM_IN__21406	0.129002	coenzyme Q10
RXNORM_IN__1827	0.121475	Buspirone
RXNORM_IN__2598	0.115894	Clonazepam
RXNORM_IN__1364430	0.0924582	apixaban
RXNORM_IN__10737	0.0887998	Trazodone
RXNORM_IN__7531	0.0847667	Nortriptyline
RXNORM_IN__816346	0.0708534	dexlansoprazole
RXNORM_IN__8787	0.0678005	Propranolol
RXNORM_IN__40254	0.0626307	Valproate
RXNORM_IN__28439	0.0585176	lamotrigine
RXNORM_IN__39786	0.0493629	venlafaxine
RXNORM_IN__6470	0.0403729	Lorazepam
RXNORM_IN__72625	0.029911	duloxetine
DEMO__AGE	0.021269	Age at index
RXNORM_IN__8686	0.0182688	Prilocaine
DEMO__GENDER__M	0.00920184	Male gender
DEMO__ADI	0.00541117	Census-tract ADI
RXNORM_IN__461016	0.00460011	Eszopiclone
ICD_CCS_2__5_6	-0.00262208	Disorders usually diagnosed in infancy childhood or adolescence [655]
RXNORM_IN__704	-0.00603443	Amitriptyline
RXNORM_IN__301542	-0.00854861	rosuvastatin
RXNORM_IN__341248	-0.0102032	ezetimibe
RXNORM_IN__17128	-0.0106024	lansoprazole
RXNORM_IN__6922	-0.0121761	Metronidazole
ICD_CCS_2__2_16	-0.0145582	Benign neoplasms
RXNORM_IN__321988	-0.0232468	Escitalopram
RXNORM_IN__8896	-0.0249526	Pseudoephedrine
ICD_CCS_2__9_10	-0.0271596	Gastrointestinal hemorrhage [153.]
RXNORM_IN__6703	-0.0349746	Megestrol
RXNORM_IN__32937	-0.0358884	Paroxetine
RXNORM_IN__2582	-0.040826	Clindamycin
ICD_CCS_2__6_8	-0.0435291	Ear conditions
RXNORM_IN__1897	-0.0437151	Calcium Carbonate
RXNORM_IN__25480	-0.0492266	gabapentin
RXNORM_IN__39993	-0.0514286	zolpidem
RXNORM_IN__18631	-0.0516464	Azithromycin
RXNORM_IN__4124	-0.0529376	Ethinyl Estradiol
ICD_CCS_2__2_4	-0.0624299	Cancer of skin
RXNORM_IN__3289	-0.0698636	Dextromethorphan
RXNORM_IN__1291	-0.0701002	Bacitracin
RXNORM_IN__4603	-0.0881517	Furosemide
ICD_CCS_2__9_7	-0.0882412	Biliary tract disease [149.]
RXNORM_IN__7242	-0.0975052	Naloxone
ICD_CCS_2__5_7	-0.100578	Impulse control disorders not elsewhere classified [656]
RXNORM_IN__1819	-0.101891	Buprenorphine
RXNORM_IN__6387	-0.108719	Lidocaine
ICD_CCS_2__13_4	-0.10978	Osteoporosis [206.]
RXNORM_IN__36437	-0.115789	Sertraline
RXNORM_IN__3361	-0.118119	Dicyclomine
ICD_CCS_2__16_12	-0.12219	Other injuries and conditions due to external causes [244.]
RXNORM_IN__3355	-0.131889	Diclofenac
ICD_CCS_2__4_1	-0.154422	Anemia
ICD_CCS_2__12_4	-0.156592	Other skin disorders [200.]
RXNORM_IN__1596	-0.161205	Bisacodyl
RXNORM_IN__2556	-0.172749	Citalopram
DEMO__GENDER__F	-0.195396	Female gender
ICD_CCS_2__5_3	-0.20217	Attention deficit conduct and disruptive behavior disorders [652]
RXNORM_IN__5691	-0.211916	Imipramine
ICD_CCS_2__16_6	-0.229161	Open wounds
RXNORM_IN__435	-0.262767	Albuterol
ICD_CCS_2__5_9	-0.285529	Personality disorders [658]
ICD_CCS_2__17_2	-0.297318	Factors influencing health care
DEMO__RACE__B	-0.303609	Black race
RXNORM_IN__3498	-0.30584	Diphenhydramine
RXNORM_IN__1223	-0.358358	Atropine
ICD_CCS_2__5_11	-0.424882	Alcohol-related disorders [660]
(Intercept)	-8.1557

### Sheet: Table S2
Table S2: List of MGB TRD model LASSO features and weights
feature_name	value	feature_desc	feature_desc_long
ICD_CCS_2__5_13	0.932945	Suicide and intentional self-inflicted injury [662]	ICD_CCS_2__5_13 : Suicide and intentional self-inflicted injury [662]
RXNORM_IN__72143	0.745122	raloxifene	RXNORM_IN__72143 : raloxifene
RXNORM_IN__35208	0.728177	quinapril	RXNORM_IN__35208 : quinapril
ICD_CCS_2__5_8	0.663804	Mood disorders [657]	ICD_CCS_2__5_8 : Mood disorders [657]
RXNORM_IN__51272	0.633066	quetiapine	RXNORM_IN__51272 : quetiapine
RXNORM_IN__612	0.526228	aluminum hydroxide	RXNORM_IN__612 : aluminum hydroxide
RXNORM_IN__327361	0.47099	adalimumab	RXNORM_IN__327361 : adalimumab
DEMO__RACE__W	0.446982	White Race	DEMO__RACE__W : White Race
RXNORM_IN__89905	0.427711	multivitamins	RXNORM_IN__89905 : multivitamins
RXNORM_IN__153970	0.416213	hyoscyamine	RXNORM_IN__153970 : hyoscyamine
ICD_CCS_2__14_3	0.414439	Genitourinary congenital anomalies [215.]	ICD_CCS_2__14_3 : Genitourinary congenital anomalies [215.]
ICD_CCS_2__5_9	0.408035	Personality disorders [658]	ICD_CCS_2__5_9 : Personality disorders [658]
ICD_CCS_2__16_11	0.380074	Poisoning	ICD_CCS_2__16_11 : Poisoning
ICD_CCS_2__16_5	0.368391	Crushing injury or internal injury [234.]	ICD_CCS_2__16_5 : Crushing injury or internal injury [234.]
RXNORM_IN__2598	0.311675	clonazepam	RXNORM_IN__2598 : clonazepam
RXNORM_IN__142434	0.307802	econazole nitrate	RXNORM_IN__142434 : econazole nitrate
RXNORM_IN__11131	0.251559	varicella	RXNORM_IN__11131 : varicella
RXNORM_IN__4419	0.205344	fish oil	RXNORM_IN__4419 : fish oil
RXNORM_IN__21090	0.202952	ciclopirox	RXNORM_IN__21090 : ciclopirox
RXNORM_IN__25025	0.118885	finasteride	RXNORM_IN__25025 : finasteride
RXNORM_IN__10737	0.116781	trazodone	RXNORM_IN__10737 : trazodone
DEMO__RACE__A	0.0984226	Asian Race	DEMO__RACE__A : Asian Race
RXNORM_IN__6581	0.0981355	magnesium hydroxide	RXNORM_IN__6581 : magnesium hydroxide
RXNORM_IN__6375	0.0932391	levodopa	RXNORM_IN__6375 : levodopa
ICD_CCS_2__9_11	0.0866066	Noninfectious gastroenteritis [154.]	ICD_CCS_2__9_11 : Noninfectious gastroenteritis [154.]
ICD_CCS_2__10_2	0.0672029	Diseases of male genital organs	ICD_CCS_2__10_2 : Diseases of male genital organs
RXNORM_IN__8896	0.0556722	pseudoephedrine	RXNORM_IN__8896 : pseudoephedrine
DEMO__AGE	0.0268687	Age at index	DEMO__AGE : Age at index
DEMO__GENDER__M	0.0110411	Male Gender	DEMO__GENDER__M : Male Gender
DEMO__ETHNICITY__NH	8.10417e-12	Non-Hispanic	DEMO__ETHNICITY__NH : Non-Hispanic
RXNORM_IN__46041	-0.00141733	alendronate	RXNORM_IN__46041 : alendronate
RXNORM_IN__24947	-0.00209727	ferrous sulfate	RXNORM_IN__24947 : ferrous sulfate
DEMO__ADI	-0.00508062	Zip-based ADI	DEMO__ADI : Zip-based ADI
ICD_CCS_2__9_8	-0.00766135	Liver disease	ICD_CCS_2__9_8 : Liver disease
DEMO__ELIX	-0.0103528	Elixhauser Comorbidity Score	DEMO__ELIX : Elixhauser Comorbidity Score
ICD_CCS_2__2_5	-0.0165791	Cancer of breast [24.]	ICD_CCS_2__2_5 : Cancer of breast [24.]
RXNORM_IN__519	-0.0168698	allopurinol	RXNORM_IN__519 : allopurinol
ICD_CCS_2__2_14	-0.0227713	Neoplasms of unspecified nature or uncertain behavior [44.]	ICD_CCS_2__2_14 : Neoplasms of unspecified nature or uncertain behavior [44.]
ICD_CCS_2__8_9	-0.0251667	Other upper respiratory disease [134.]	ICD_CCS_2__8_9 : Other upper respiratory disease [134.]
ICD_CCS_2__8_3	-0.0331855	Asthma [128.]	ICD_CCS_2__8_3 : Asthma [128.]
RXNORM_IN__82003	-0.0408666	docusate	RXNORM_IN__82003 : docusate
ICD_CCS_2__16_12	-0.0473065	Other injuries and conditions due to external causes [244.]	ICD_CCS_2__16_12 : Other injuries and conditions due to external causes [244.]
RXNORM_IN__161	-0.0477559	acetaminophen	RXNORM_IN__161 : acetaminophen
ICD_CCS_2__4_4	-0.0481203	Other hematologic conditions [64.]	ICD_CCS_2__4_4 : Other hematologic conditions [64.]
RXNORM_IN__9863	-0.0489074	sodium chloride	RXNORM_IN__9863 : sodium chloride
ICD_CCS_2__1_5	-0.0507035	Immunizations and screening for infectious disease [10.]	ICD_CCS_2__1_5 : Immunizations and screening for infectious disease [10.]
ICD_CCS_2__9_7	-0.0532803	Biliary tract disease [149.]	ICD_CCS_2__9_7 : Biliary tract disease [149.]
RXNORM_IN__3443	-0.0553176	diltiazem	RXNORM_IN__3443 : diltiazem
RXNORM_IN__8704	-0.0596349	prochlorperazine	RXNORM_IN__8704 : prochlorperazine
ICD_CCS_2__13_2	-0.0608251	Non-traumatic joint disorders	ICD_CCS_2__13_2 : Non-traumatic joint disorders
ICD_CCS_2__8_1	-0.0626589	Respiratory infections	ICD_CCS_2__8_1 : Respiratory infections
RXNORM_IN__6387	-0.0649814	lidocaine	RXNORM_IN__6387 : lidocaine
RXNORM_IN__2193	-0.0715914	ceftriaxone	RXNORM_IN__2193 : ceftriaxone
RXNORM_IN__114477	-0.0732036	levetiracetam	RXNORM_IN__114477 : levetiracetam
ICD_CCS_2__3_6	-0.0755936	Disorders of lipid metabolism [53.]	ICD_CCS_2__3_6 : Disorders of lipid metabolism [53.]
RXNORM_IN__4603	-0.0774138	furosemide	RXNORM_IN__4603 : furosemide
ICD_CCS_2__3_11	-0.0788667	Other nutritional; endocrine; and metabolic disorders [58.]	ICD_CCS_2__3_11 : Other nutritional; endocrine; and metabolic disorders [58.]
RXNORM_IN__32937	-0.0794955	paroxetine	RXNORM_IN__32937 : paroxetine
RXNORM_IN__7804	-0.0805118	oxycodone	RXNORM_IN__7804 : oxycodone
RXNORM_IN__5640	-0.0814029	ibuprofen	RXNORM_IN__5640 : ibuprofen
ICD_CCS_2__13_9	-0.0861615	Other bone disease and musculoskeletal deformities [212.]	ICD_CCS_2__13_9 : Other bone disease and musculoskeletal deformities [212.]
RXNORM_IN__10582	-0.0914794	levothyroxine	RXNORM_IN__10582 : levothyroxine
ICD_CCS_2__1_3	-0.0939108	Viral infection	ICD_CCS_2__1_3 : Viral infection
RXNORM_IN__1191	-0.0956622	aspirin	RXNORM_IN__1191 : aspirin
RXNORM_IN__108118	-0.113393	mometasone	RXNORM_IN__108118 : mometasone
RXNORM_IN__3992	-0.117404	epinephrine	RXNORM_IN__3992 : epinephrine
RXNORM_IN__3640	-0.130727	doxycycline	RXNORM_IN__3640 : doxycycline
ICD_CCS_2__13_4	-0.132453	Osteoporosis [206.]	ICD_CCS_2__13_4 : Osteoporosis [206.]
RXNORM_IN__18631	-0.140505	azithromycin	RXNORM_IN__18631 : azithromycin
RXNORM_IN__8591	-0.153017	potassium chloride	RXNORM_IN__8591 : potassium chloride
ICD_CCS_2__7_4	-0.15476	Diseases of arteries; arterioles; and capillaries	ICD_CCS_2__7_4 : Diseases of arteries; arterioles; and capillaries
RXNORM_IN__2556	-0.156073	citalopram	RXNORM_IN__2556 : citalopram
ICD_CCS_2__2_12	-0.164671	Secondary malignancies [42.]	ICD_CCS_2__2_12 : Secondary malignancies [42.]
RXNORM_IN__6809	-0.182177	metformin	RXNORM_IN__6809 : metformin
ICD_CCS_2__5_1	-0.184371	Adjustment disorders [650]	ICD_CCS_2__5_1 : Adjustment disorders [650]
DEMO__GENDER__F	-0.213109	Female Gender	DEMO__GENDER__F : Female Gender
RXNORM_IN__36437	-0.234109	sertraline	RXNORM_IN__36437 : sertraline
RXNORM_IN__4337	-0.25888	fentanyl	RXNORM_IN__4337 : fentanyl
ICD_CCS_2__17_2	-0.327971	Factors influencing health care	ICD_CCS_2__17_2 : Factors influencing health care
RXNORM_IN__2356	-0.41452	chlordiazepoxide	RXNORM_IN__2356 : chlordiazepoxide
RXNORM_IN__6918	-0.460314	metoprolol	RXNORM_IN__6918 : metoprolol
DEMO__ETHNICITY__HL	-0.522755	Hispanic	DEMO__ETHNICITY__HL : Hispanic
ICD_CCS_2__16_8	-0.548388	Superficial injury; contusion [239.]	ICD_CCS_2__16_8 : Superficial injury; contusion [239.]

### Sheet: Table S3
Table S3: Genetic correlations of TRD meta-analysis with other GWAS of TRD
Genetic correlations	MGB model TRD meta	UKB medication-TRD	PREFECT ECT-TRD
VUMC model TRD meta	0.66 (SE 0.05 P 1.26E-34)	0.07 (SE 0.18 P 0.65)	0.14 (SE 0.12 P 0.23)
UKB medication-based TRD (Fabbri et al)	-0.05 (SE 0.13 P 0.69)		0.75 (SE 0.24 P 0.003)
PREFECT ECT-based TRD (Clements et al)	0.09 (SE 0.10 P 0.31)	0.75 (SE 0.25 P 0.0025)

### Sheet: Table S4
Table S4: Genome-wide significant SNPs of prior TRD studies in our meta-analysis
Trait	GWS snp	CHR	POS	A1	A2	BETA	SE	P	Freq	N	r2	PMID
Non-TRD vs TRD	rs150245813	10	38592780	T	G	-0.228282		8.07e-09		29488		﻿33106475
MGB TRD meta-analysis	rs7090978	10	38505552	A	G	-0.0083	0.0053	0.1135	0.141	154323	0.961183
VUMC TRD meta-analysis	rs7090978	10	38505552	A	G	-0.0038	0.0053	0.4782	0.1409	154250	0.961183
SNRI Responder vs Non-Responder	﻿rs4955665	3	169355019	T	C	0.219136		1.62e-09		8119		﻿33106475
MGB TRD meta-analysis	rs34781085	3	169364599	T	C	0.0065	0.0038	0.08635	0.6528	154475	0.608127
VUMC TRD meta-analysis	rs34781085	3	169364599	T	C	0.0019	0.0038	0.6196	0.6525	154402	0.608127
ECT in mood disorders* vs non-MDD controls	rs114583506	6	31263801	G	T	-0.510826		3.6e-08		6015		33483693
MGB TRD meta-analysis	rs114583506	6	31263801	G	T	0.0033	0.0088	0.7063	0.0437	154504	1
VUMC TRD meta-analysis	rs114583506	6	31263801	G	T	0.0152	0.0089	0.08733	0.0434	154431	1
* Mood disorders included major depressive disorder, bipolar disorder, and schizoaffective disorder

### Sheet: Table S5
Table S5: Effect sizes of genome-wide significant loci rs56313538 and rs133082 across individual cohorts and other TRD GWAS
* rs56313538 is not found in the mtCOJO results because it is one of the GWS SNPs for BMI GWAS and used as an instrument for conditioning
Ancestry	Model	study site	CHR	POS	SNP	A1	A2	FREQ	BETA	SE	P	NMISS
AFR	MGB	MVP	16	53818834	rs56313538	G	A	0.47569	-0.002624	0.007483	0.725831	30256
	VUMC	MVP	16	53818834	rs56313538	G	A	0.47569	-0.000472	0.008242	0.954308	30256
EUR	MGB	Meta-analysis	16	53818834	rs56313538	G	A	0.6004	-0.022	0.0037	2.281e-09	154506
		Meta | BMI*	16	53818834	rs56313538	G	A
		MVP	16	53818834	rs56313538	G	A	0.394554	-0.0226103	0.00462554	1.01952e-06	97649
		Geisinger	16	53818834	rs56313538	G	A	0.409851	-0.0277591	0.00731219	0.000146884	39426
		VUMC	16	53818834	rs56313538	G	A	0.405194	-0.00845876	0.0115194	0.462761	15305
		MGB	16	53818834	rs56313538	G	A	0.404307	0.0135945	0.0312596	0.663686	2126
	VUMC	Meta-analysis	16	53818834	rs56313538	G	A	0.6008	-0.0033	0.0037	0.3689	154433
		Meta | BMI*	16	53818834	rs56313538	G	A
		MVP	16	53818834	rs56313538	G	A	0.394554	-0.00178435	0.00457681	0.696635	97649
		Geisinger	16	53818834	rs56313538	G	A	0.409755	-0.0056328	0.00784426	0.472709	39353
		VUMC	16	53818834	rs56313538	G	A	0.405194	-0.00969399	0.0114592	0.397577	15305
		MGB	16	53818834	rs56313538	G	A	0.404307	0.00833012	0.031468	0.791254	2126
		PREFECT ECT -TRD	16	53818834	rs56313538	G	A	0.6039	0.0596439	0.0424	0.1588	5086
		UKB medication-TRD	16	53818834	rs56313538	G	A	0.39363	0.003443	0.0078394	0.660526	16372
Ancestry	Model	study site	CHR	POS	SNP	A1	A2	FREQ	BETA	SE	P	NMISS
AFR	MGB	MVP	22	41090554	rs133082	C	T	0.492554	0.003784	0.007567	0.617024	30256
	VUMC	MVP	22	41090554	rs133082	C	T	0.492554	0.000299352	0.00833477	0.97135	30256
EUR	MGB	Meta-analysis	22	41090554	rs133082	C	T	0.5648	0.0206	0.0037	1.82e-08	154418
		Meta | BMI	22	41090554	rs133082	C	T	0.4352	0.0193806	0.00372852	2.01512e-07	154418
		MVP	22	41090554	rs133082	C	T	0.435755	0.0189076	0.00458695	3.75848e-05	97649
		Geisinger	22	41090554	rs133082	C	T	0.566934	0.0262985	0.00729812	0.000314012	39426
		VUMC	22	41090554	rs133082	C	T	0.43481	0.0143072	0.0114633	0.211999	15217
		MGB	22	41090554	rs133082	C	T	0.450107	0.0380101	0.0309693	0.219828	2126
	VUMC	Meta-analysis	22	41090554	rs133082	C	T	0.5648	0.0158	0.0037	1.827e-05	154345
		Meta | BMI	22	41090554	rs133082	C	T	0.4352	0.0153835	0.00370342	3.26902e-05	154345
		MVP	22	41090554	rs133082	C	T	0.435755	0.0146118	0.00453823	0.0012836	97649
		Geisinger	22	41090554	rs133082	C	T	0.566997	0.0255613	0.00782755	0.00109252	39353
		VUMC	22	41090554	rs133082	C	T	0.43481	0.00018682	0.0114065	0.986933	15217
		MGB	22	41090554	rs133082	C	T	0.450107	0.0332976	0.0311337	0.284965	2126
		PREFECT ECT -TRD	22	41090554	rs133082	C	T	0.4227	-0.0404054	0.0423	0.3389	5086
		UKB medication-TRD	22	41090554	rs133083	C	T	0.55832	0.010315	0.0078413	0.188361	16372

### Sheet: Table S6
Table S6: Genetic correlations of TRD meta-analysis before and after BMI conditioning
p1	p2	rg	se	z	p	group	PMID/doi
MGB_meta	insomnia_2019	-0.2	0.0508	-3.9338	8.36e-05	Behavioral	30804565
MGB_cond_BMI	insomnia_2019	-0.0841	0.0672	-1.2503	0.211	Behavioral	30804565
VUMC_meta	insomnia_2019	-0.0315	0.0729	-0.4327	0.665	Behavioral	30804565
VUMC_cond_BMI	insomnia_2019	0.051	0.0749	0.6807	0.4961	Behavioral	30804565
MGB_meta	neuroticism_2016	0.0734	0.0637	1.1516	0.249	Behavioral	27089181
MGB_cond_BMI	neuroticism_2016	0.0751	0.0785	0.9569	0.339	Behavioral	27089181
VUMC_meta	neuroticism_2016	0.3571	0.0903	3.9545	7.67e-05	Behavioral	27089181
VUMC_cond_BMI	neuroticism_2016	0.3396	0.0869	3.9068	9.35e-05	Behavioral	27089181
MGB_meta	risk_taking_behavior_2019	-0.1207	0.0497	-2.4297	0.0151	Behavioral	30643258
MGB_cond_BMI	risk_taking_behavior_2019	-0.046	0.0571	-0.8055	0.421	Behavioral	30643258
VUMC_meta	risk_taking_behavior_2019	-0.2564	0.0751	-3.4124	0.000644	Behavioral	30643258
VUMC_cond_BMI	risk_taking_behavior_2019	-0.2243	0.0727	-3.0856	0.002	Behavioral	30643258
MGB_meta	edu_attainment_2018	0.4582	0.0333	13.7684	3.95e-43	Cognitive	30038396
MGB_cond_BMI	edu_attainment_2018	0.3699	0.0455	8.1326	4.2e-16	Cognitive	30038396
VUMC_meta	edu_attainment_2018	0.2139	0.049	4.3665	1.26e-05	Cognitive	30038396
VUMC_cond_BMI	edu_attainment_2018	0.1222	0.0509	2.3986	0.0165	Cognitive	30038396
MGB_meta	intelligence_2018	0.28	0.0356	7.8625	3.76e-15	Cognitive	29942086
MGB_cond_BMI	intelligence_2018	0.2202	0.0497	4.4329	9.3e-06	Cognitive	29942086
VUMC_meta	intelligence_2018	0.2029	0.0577	3.5178	0.000435	Cognitive	29942086
VUMC_cond_BMI	intelligence_2018	0.1572	0.063	2.4938	0.0126	Cognitive	29942086
MGB_meta	BMI_EUR_2018	-0.6482	0.0417	-15.5461	1.69e-54	Obesity	30239722
MGB_cond_BMI	BMI_EUR_2018	-0.0701	0.0411	-1.7043	0.0883	Obesity	30239722
VUMC_meta	BMI_EUR_2018	-0.3272	0.0504	-6.4873	8.74e-11	Obesity	30239722
VUMC_cond_BMI	BMI_EUR_2018	-0.0472	0.0441	-1.0705	0.284	Obesity	30239722
MGB_meta	t2dm_2017	-0.6365	0.0614	-10.3672	3.5e-25	Obesity	28566273
MGB_cond_BMI	t2dm_2017	-0.4397	0.0821	-5.3575	8.44e-08	Obesity	28566273
VUMC_meta	t2dm_2017	-0.2375	0.083	-2.8614	0.00422	Obesity	28566273
VUMC_cond_BMI	t2dm_2017	-0.1097	0.0878	-1.2496	0.211	Obesity	28566273
MGB_meta	anxiety_2016	-0.1539	0.1556	-0.9895	0.3224	Psychiatric	26754954
MGB_cond_BMI	anxiety_2016	-0.2567	0.1978	-1.298	0.1943	Psychiatric	26754954
VUMC_meta	anxiety_2016	0.442	0.2792	1.5834	0.1133	Psychiatric	26754954
VUMC_cond_BMI	anxiety_2016	0.4241	0.2945	1.4402	0.1498	Psychiatric	26754954
MGB_meta	BIP_pgc3_2021	0.0389	0.0473	0.8229	0.411	Psychiatric	29700475
MGB_cond_BMI	BIP_pgc3_2021	0.0324	0.055	0.5887	0.556	Psychiatric	29700475
VUMC_meta	BIP_pgc3_2021	-0.0012	0.0609	-0.0201	0.984	Psychiatric	29700475
VUMC_cond_BMI	BIP_pgc3_2021	-0.0142	0.0626	-0.2263	0.821	Psychiatric	29700475
MGB_meta	cdg_2019	-0.0115	0.0895	-0.129	0.897	Psychiatric	30718901
MGB_cond_BMI	cdg_2019	0.0444	0.111	0.3996	0.689	Psychiatric	30718901
VUMC_meta	cdg_2019	0.1051	0.1045	1.0057	0.315	Psychiatric	30718901
VUMC_cond_BMI	cdg_2019	0.0901	0.1142	0.7884	0.4304	Psychiatric	30718901
MGB_meta	depsx_mdd_2019	-0.0113	0.0406	-0.2777	0.781	Psychiatric	34002096
MGB_cond_BMI	depsx_mdd_2019	0.0496	0.0524	0.946	0.344	Psychiatric	34002096
VUMC_meta	depsx_mdd_2019	0.1259	0.0597	2.1067	0.0351	Psychiatric	34002096
VUMC_cond_BMI	depsx_mdd_2019	0.1488	0.0654	2.2737	0.023	Psychiatric	34002096
MGB_meta	ed_AN2_2019	0.2442	0.0556	4.389	1.14e-05	Psychiatric	10.1101/2020.09.12.20192922
MGB_cond_BMI	ed_AN2_2019	0.0912	0.0741	1.2304	0.219	Psychiatric	10.1101/2020.09.12.20192922
VUMC_meta	ed_AN2_2019	0.2022	0.0745	2.7158	0.00661	Psychiatric	10.1101/2020.09.12.20192922
VUMC_cond_BMI	ed_AN2_2019	0.1198	0.0828	1.447	0.1479	Psychiatric	10.1101/2020.09.12.20192922
MGB_meta	mdd_2018	-0.0274	0.0526	-0.5222	0.602	Psychiatric	31308545
MGB_cond_BMI	mdd_2018	0.057	0.0662	0.8597	0.39	Psychiatric	31308545
VUMC_meta	mdd_2018	0.1095	0.0756	1.4478	0.148	Psychiatric	31308545
VUMC_cond_BMI	mdd_2018	0.1402	0.0796	1.7603	0.0784	Psychiatric	31308545
MGB_meta	ptsd_2019	-0.2454	0.1113	-2.2053	0.0274	Psychiatric	26754954
MGB_cond_BMI	ptsd_2019	-0.1058	0.1373	-0.7709	0.441	Psychiatric	26754954
VUMC_meta	ptsd_2019	-0.176	0.1626	-1.0825	0.279	Psychiatric	26754954
VUMC_cond_BMI	ptsd_2019	-0.0738	0.1679	-0.4398	0.6601	Psychiatric	26754954
MGB_meta	scz_pgc3_2020	0.1266	0.0394	3.2104	0.00133	Psychiatric	31594949
MGB_cond_BMI	scz_pgc3_2020	0.0778	0.0492	1.5823	0.114	Psychiatric	31594949
VUMC_meta	scz_pgc3_2020	0.0454	0.0544	0.8336	0.405	Psychiatric	31594949
VUMC_cond_BMI	scz_pgc3_2020	0.0103	0.0596	0.1725	0.863	Psychiatric	31594949
MGB_meta	adhd_2017	-0.3994	0.0616	-6.4827	9.01e-11	Childhood psych	31835028
MGB_cond_BMI	adhd_2017	-0.2694	0.0795	-3.3895	0.0007	Childhood psych	31835028
VUMC_meta	adhd_2017	-0.2702	0.0835	-3.2351	0.00122	Childhood psych	31835028
VUMC_cond_BMI	adhd_2017	-0.1986	0.0836	-2.3757	0.0175	Childhood psych	31835028
MGB_meta	asd_2017	0.0293	0.0827	0.354	0.723	Childhood psych	30478444
MGB_cond_BMI	asd_2017	0.0412	0.0863	0.4776	0.633	Childhood psych	30478444
VUMC_meta	asd_2017	0.1875	0.0982	1.9089	0.0563	Childhood psych	30478444
VUMC_cond_BMI	asd_2017	0.1518	0.0961	1.579	0.1143	Childhood psych	30478444
MGB_meta	ocd_2017	0.0906	0.0888	1.02	0.308	Childhood psych	30804558
MGB_cond_BMI	ocd_2017	-0.0698	0.1056	-0.6611	0.509	Childhood psych	30804558
VUMC_meta	ocd_2017	-0.0317	0.1215	-0.2607	0.794	Childhood psych	30804558
VUMC_cond_BMI	ocd_2017	-0.105	0.1253	-0.8379	0.4021	Childhood psych	30804558
MGB_meta	ts_tourette_2018	-0.012	0.0868	-0.1378	0.89	Childhood psych	28761083
MGB_cond_BMI	ts_tourette_2018	-0.0007	0.1042	-0.0066	0.995	Childhood psych	28761083
VUMC_meta	ts_tourette_2018	0.0748	0.1192	0.6271	0.531	Childhood psych	28761083
VUMC_cond_BMI	ts_tourette_2018	0.0838	0.1195	0.7011	0.4832	Childhood psych	28761083
MGB_meta	cig_per_day_2019	-0.4202	0.0578	-7.2736	3.5e-13	Substance use	30818990
MGB_cond_BMI	cig_per_day_2019	-0.319	0.064	-4.9866	6.14e-07	Substance use	30818990
VUMC_meta	cig_per_day_2019	-0.2643	0.06	-4.4073	1.05e-05	Substance use	30818990
VUMC_cond_BMI	cig_per_day_2019	-0.1968	0.0696	-2.8276	0.00469	Substance use	30818990
MGB_meta	drinks_per_week_2019	-0.047	0.0486	-0.9666	0.334	Substance use	30643251
MGB_cond_BMI	drinks_per_week_2019	-0.0676	0.0547	-1.2352	0.217	Substance use	30643251
VUMC_meta	drinks_per_week_2019	-0.4453	0.0746	-5.9668	2.42e-09	Substance use	30643251
VUMC_cond_BMI	drinks_per_week_2019	-0.4734	0.08	-5.9193	3.23e-09	Substance use	30643251
MGB_meta	alcdep_2018	-0.3835	0.117	-3.2787	0.00104	Substance use	30643251
MGB_cond_BMI	alcdep_2018	-0.4276	0.1422	-3.0078	0.00263	Substance use	30643251
VUMC_meta	alcdep_2018	-0.4953	0.1311	-3.7771	0.000159	Substance use	30643251
VUMC_cond_BMI	alcdep_2018	-0.4903	0.1441	-3.4021	0.0007	Substance use	30643251
MGB_meta	aud_c_2018	0.0623	0.0672	0.9269	0.354	Substance use	30482948
MGB_cond_BMI	aud_c_2018	0.0011	0.0845	0.0125	0.99	Substance use	30482948
VUMC_meta	aud_c_2018	-0.2671	0.0839	-3.1827	0.00146	Substance use	30482948
VUMC_cond_BMI	aud_c_2018	-0.2852	0.0892	-3.1958	0.0014	Substance use	30482948
MGB_meta	aud_p_2018	-0.0719	0.0699	-1.0294	0.303	Substance use	30336701
MGB_cond_BMI	aud_p_2018	-0.0746	0.0854	-0.8739	0.382	Substance use	30336701
VUMC_meta	aud_p_2018	-0.2823	0.0951	-2.9682	0.003	Substance use	30336701
VUMC_cond_BMI	aud_p_2018	-0.2795	0.1021	-2.7369	0.0062	Substance use	30336701
MGB_meta	aud_t_2018	0.0499	0.0655	0.7612	0.447	Substance use	30336701
MGB_cond_BMI	aud_t_2018	-0.0039	0.081	-0.0481	0.962	Substance use	30336701
VUMC_meta	aud_t_2018	-0.2814	0.081	-3.4744	0.000512	Substance use	30336701
VUMC_cond_BMI	aud_t_2018	-0.2961	0.0883	-3.3536	0.0008	Substance use	30336701
MGB_meta	cannabis_2018	0.2114	0.0554	3.8139	0.000137	Substance use	30336701
MGB_cond_BMI	cannabis_2018	0.1978	0.0684	2.8931	0.00382	Substance use	30336701
VUMC_meta	cannabis_2018	-0.0614	0.0765	-0.802	0.423	Substance use	30336701
VUMC_cond_BMI	cannabis_2018	-0.0905	0.081	-1.1167	0.2641	Substance use	30336701
MGB_meta	SA_ISGC_EUR_2021	-0.0576	0.0602	-0.9568	0.339	Suicide	33096046
MGB_cond_BMI	SA_ISGC_EUR_2021	-0.0158	0.0726	-0.2174	0.828	Suicide	33096046
VUMC_meta	SA_ISGC_EUR_2021	-0.0625	0.0771	-0.8112	0.417	Suicide	33096046
VUMC_cond_BMI	SA_ISGC_EUR_2021	-0.0509	0.0772	-0.6588	0.51	Suicide	33096046
MGB_meta	self-harm_ideation_2020	0.1083	0.0835	1.2982	0.194	Suicide	34861974
MGB_cond_BMI	self-harm_ideation_2020	0.1987	0.1088	1.8269	0.0677	Suicide	34861974
VUMC_meta	self-harm_ideation_2020	0.2825	0.1218	2.3186	0.0204	Suicide	34861974
VUMC_cond_BMI	self-harm_ideation_2020	0.2926	0.1272	2.2998	0.0215	Suicide	34861974
MGB_meta	subjective_well_being_2016	-0.1692	0.074	-2.2855	0.0223	Well	27089181
MGB_cond_BMI	subjective_well_being_2016	-0.2001	0.0937	-2.1346	0.0328	Well	27089181
VUMC_meta	subjective_well_being_2016	-0.1688	0.1005	-1.6802	0.0929	Well	27089181
VUMC_cond_BMI	subjective_well_being_2016	-0.1693	0.1053	-1.607	0.108	Well	27089181

### Sheet: Table S7
Table S7: Polygenic risk score association results of psychiatric traits and TRD meta-analyses as discovery GWAS and applied to TRD phenotypes based on models in the VUMC and MGB patient samples
			VUMC patients (n = 15,305)				MGB patients (n = 2,126)
Discovery GWAS	Target trait		BETA	SE	P		BETA	SE	P
TRDVUMC	VUMC TRD phenotype		0.0158836	0.0085078	0.0619		-0.00255521	0.0235518	0.913615
TRDMGB			0.0337377	0.0098301	0.000601		-0.0181618	0.0239965	0.449223
Depression			0.0330169	0.0080484	4.11e-05		0.00254044	0.0218004	0.907242
Bipolar Disorder			0.0171883	0.0081857	0.0358		-0.0169681	0.022107	0.442845
Schizophrenia			0.0401639	0.00810284	7.24408e-07		-0.00505557	0.022093	0.819022
TRDVUMC	MGB TRD phenotype		0.0363635	0.0085641	2.19e-05		0.0137804	0.0237614	0.562011
TRDMGB			0.0672704	0.0098888	1.06e-11		0.0100093	0.0242142	0.679382
Depression			0.0211951	0.0081081	0.00896		0.0262144	0.0219888	0.233328
Bipolar Disorder			0.0306659	0.0082412	0.000199		0.0281929	0.0223002	0.206282
Schizophrenia			0.0473097	0.00815794	6.79374e-09		0.0156141	0.022289	0.483676
